# Evaluation of epigenetic and metabolomic biomarkers indicating biological age

**DOI:** 10.1101/2022.12.05.22282968

**Authors:** Lieke M. Kuiper, Harmke A. Polinder-Bos, Daniele Bizzarri, Dina Vojinovic, Costanza L. Vallerga, Marian Beekman, Martijn E.T. Dollé, Mohsen Ghanbari, Trudy Voortman, Marcel J.T. Reinders, W.M. Monique Verschuren, P. Eline Slagboom, Erik B. van den Akker, Joyce B.J. van Meurs

## Abstract

Biological age captures a person’s age-related risk of unfavorable outcomes using biophysiological information. Multivariate biological age measures include frailty scores and molecular biomarkers. These measures are often studied in isolation, but here we present a large-scale study comparing them.

In two prospective cohorts (*n*=3,196), we compared epigenetic (DNAm Horvath, DNAm Hannum, DNAm PhenoAge, DNAm GrimAge) and metabolomic-based (MetaboAge, MetaboHealth) biomarkers in reflection of biological age, as represented by five frailty measures and overall mortality.

We observed that mortality-trained biological age markers, DNAm GrimAge and MetaboHealth, outperformed age-trained biomarkers in frailty reflection and mortality prediction. The associations of DNAm GrimAge and MetaboHealth with frailty and mortality were independent of each other and of the frailty score mimicking clinical geriatric assessment.

Epigenetic, metabolomic, and clinical biological age markers seem to capture different aspects of aging. These findings suggest that mortality-trained molecular markers may provide novel phenotype reflecting biological age and strengthen current clinical geriatric health and well-being assessment.

---

Age is the most prominent risk indicator for common chronic diseases, frailty, and mortality(1–3). However, not everyone ages at the same rate. There are large interindividual differences in the biological aging process and rate of functional decline. Hence, the field of ageing research is in need of standardized markers that reflect the biological age of individuals and can provide phenotypes reflecting the ageing rate to be studied in depth. Besides, geriatric specialists use the comprehensive geriatric assessment (CGA) to identify the medical, social, and functional needs of older patients(4). This generic health assessment is, for instance, used in the clinic to determine whether elderly patients are fit enough to undergo invasive treatments(5) and is considered the gold standard for the treatment of frail patients(4). The CGA is time- and resource-consuming and mainly narrative-based(4). So far, there is no consensus for a multivariate molecular biomarker to capture the entire complexity of the aging process faithfully which could be used as a phenotype of biological age in ageing research and provide an indicator of overall health in the clinic.

Consensus is lacking on the operationalization of frailty in research practice, leading to the introduction of a variety of frailty measures(2,6–10). The Multidimensional Prognostic Index (MPI) is directly derived from the CGA and is regarded as the most direct translation of the CGA for research purposes. The MPI contains information on the medical, social, and functional status of the participants(9). The frailty phenotype (FP), also known as Fried frailty(2), is the most commonly used frailty score to assess physical frailty and has recently been translated into a continuous score, Continuous Fried Frailty (Cont.)(7). The Tilburg Frailty Indicator (TFI) combines the physical domain with the psychological and social domain(8). The frailty index (FI) measures frailty as an accumulation of deficits over a wide range of health domains(11).

Furthermore, several attempts have been made to capture the discrepancy between an individual’s chronological age and their age based on biological and clinical information, known as biological age, in a biomarker. In the past two decades, large-scale molecular data were used to develop several molecular markers of biological age based on, for example, telomeres, DNA methylation (DNAm), and metabolomics(12). Well-known are the DNAm or epigenetic aging clocks. These epigenetic aging clocks are biomarkers based on methylation values at a combination of specific CpG sites by which chronological age is best reflected. The first-generation epigenetic aging clocks, DNAm Horvath(13) and DNAm Hannum(14), were trained on chronological age and outperformed other aging biomarkers, such as telomere length, in the reflection and prediction of the aging process(12). Since physiological deficits resulting from and contributing to aging do not develop in a regular, clock-like manner, the second-generation epigenetic aging biomarkers were developed by training CpG-models based on a multi-system proxy of physiological dysregulation (DNAm PhenoAge(15)) or mortality risk (DNAm GrimAge(16)).More recently, metabolomics-based aging biomarkers were established using a well-standardized nuclear magnetic resonance platform(17,18). These biomarkers of biological age were trained on either chronological age (MetaboAge(19)) or mortality (MetaboHealth(20)).

Previous studies have shown that DNAm PhenoAge and DNAm GrimAge outperform the first-generation epigenetic aging biomarkers in reflecting physical health outcomes, cognitive and physical capacity, and prediction of overall mortality(21,22). However, the performances of the newly developed metabolomic biological age biomarkers have not been compared with either the first or second-generation epigenetic aging biomarkers. Moreover, whether epigenetic and metabolomic aging biomarkers capture different aspects of the aging process is unknown. Lastly, it is unclear whether aging biomarkers have added value to the CGA and, thus, their possible clinical applicability.

The current study compares the reflection of biological age of the first and second-generation epigenetic and metabolomic aging biomarkers by determining their association with five different frailty scores and with mortality. These outcomes largely reflect the aging process.
