## Supplementary material for "Evaluation of epigenetic and metabolomic biomarkers indicating biological age": eTable 1

### Sheet: Blad1
	Rotterdam Study						Leiden Longevity Study						Risk factor	MeanSD	medianQ1Q3	minmax	Total followup	N%	Nmissing
	All		450K Subcohort		EPIC Subcohort		All		DNAm subcohort
		Min ; Max		Min ; Max		Min ; Max		Min ; Max		Min ; Max
n	1347		611		736		1849		584
Chronological age (years)	65.2 ± 6.4	51.5 ; 92.8	68.0 ± 5.9	51.5 ; 80.0	62.8 ± 5.9	52.2 ; 92.8	59.2 ± 6.6	30.2 ; 77.6	58.3 ± 6.4	30.0 ; 75.0
Women	756 (56.1%)		349 (57.1%)		407 (55.3%)		1,043 (56.4%)		322 (55.1%)
Body mass index (kg/m2)	27.4 ± 4.1	18.1 ; 47.6	27.7 ± 4.2	19.3 ; 47.6	27.1 ± 4.0	18.1 ; 43.7	25.4 ± 3.5	16.3 ; 44.6	25.4 ± 3.5	17.6 ; 41.3
Lymphocytes (%)	35.3 ± 8.2	10.8 ; 76.0	35.9 ± 8.3	13.1 ; 76.0	34.7 ± 8.0	10.8 ; 65.6	29.2 ± 7.2	7.0 ; 76.0	29.2 ± 6.9	10.0 ; 50.0
Monocytes (%)	6.7 ± 2.1	1.0 ; 19.0	7.2 ± 2.1	1.4 ; 19.0	6.4 ± 2.1	1.0 ; 11.7	5.5 ± 2.0	1.0 ; 45.0	5.5 ± 1.5	2.0 ; 19.0
Currently smoking*	169 (12.6%)		57 (9.4%)		112 (15.3%)		240 (13.1%)		74 (12.8%)
DNAm Horvath	-0.2 [-3.1;2.9]	-15.8 ; 35.1	-0.7 [-3.5;2.9]	-13.2 ; 35.7	-0.1 [-2.5;2.5]	-16.7 ; 19.0			-0.2 [-2.8;2.7]	-12.1 ; 16.7
DNAm Horvath before age adjustment (years)	62.8 [58.8;66.9]	40.0 ; 101.5	63.5 [59.3;68.8]	42.4 ; 101.5	62.1 [58.5;65.8]	40.0 ; 82.6			59.7 [55.5;64.2]	34.8 ; 81.2
DNAm Hannum	-0.2 [-3.1;2.8]	-16.8 ; 46.8	-0.2 [-3.4;3.1]	-17.2 ; 46.1	-0.2 [-2.7;2.8]	-11.7 ; 27.8			0.1 [-2.8;2.4]	-12.4 ; 18.6
DNAm Hannum before age adjustment (years)	63.7 [59.5;68.5]	42.1 ; 116.9	67.0 [62.4;71.6]	42.1 ; 116.9	61.5 [57.8;65.4]	46.5 ; 90.4			61.5 [56.7;66.6]	32.9 ; 82.7
DNAm PhenoAge	-0.3 [-4.0;3.6]	-18.0 ; 39.5	-0.5 [-4.6;3.6]	-18.4 ; 39.1	-0.1 [-3.6;3.5]	-17.7 ; 19.8			-0.2 [-3.4;3.2]	-18.7 ; 14.4
DNAm PhenoAge before age adjustment (years)	50.4 [45.0;55.9]	24.1 ; 96.6	53.5 [48.6;58.8]	25.7 ; 96.6	47.8 [43.2;52.7]	24.1 ; 77.1			52.3 [47.0;57.4]	27.2 ; 79.0
DNAm GrimAge	-0.9 [-3.2;2.7]	-11.9 ; 17.2	-0.7 [-3.4;2.7]	-11.1 ; 18.7	-1.0 [-3.2;2.6]	-10.7 ; 16.1			-1.1 [-3.0;2.4]	-9.1 ; 15.3
DNAm GrimAge before age adjustment (years)	63.6 [59.4;68.3]	46.8 ; 85.4	65.2 [61.5;69.8]	46.8 ; 84.9	62.2 [58.2;66.6]	47.8 ; 85.4			57.3 [53.1;62.5]	33.8 ; 79.1
MetaboAge	0.3 [-5.0;4.9]	-28.8 ; 51.8	0.1 [-5.4;4.8]	-21.4 ; 56.5	-0.1 [-4.2;4.1]	-32.0 ; 22.3	-0.2 [-4.4;4.1]	-22.8 ; 21.8	-0.2 [-4.1;3.7]	-18.3 ; 21.6
MetaboAge before age adjustment (years)	61.6 [56.2;66.4]	32.7 ; 112.5	58.8 [53.6;64.2]	36.0 ; 112.5	63.6 [59.1;67.9]	32.7 ; 85.8	58.3 [53.9;62.9]	29.1 ; 84.9	57.9 [53.9;62.4]	35.7 ; 84.9
MetaboHealth	-0.0 [-0.3;0.2]	-1.5 ; 2.3	-0.0 [-0.3;0.2]	-1.1 ; 2.4	-0.0 [-0.3;0.2]	-1.5 ; 1.8	0.0 [-0.3;0.2]	-1.1 ; 2.6	0.0 [-0.2;0.2]	-1.1 ; 1.3
MetaboHealth before age adjustment	-0.1 [-0.3;0.2]	-1.5 ; 2.3	-0.1 [-0.3;0.2]	-0.9 ; 2.3	-0.1 [-0.3;0.2]	-1.5 ; 1.9	0.0 [-0.2;0.2]	-1.1 ; 2.5	0.0[-0.2;0.2]	-1.1 ; 1.3
Frailty Index (0-1)	0.1 [0.1;0.2]	0.0 ; 0.5	0.1 [0.1;0.2]	0.0 ; 0.5	0.1 [0.1;0.2]	0.0 ; 0.4
Frailty phenotype (0-5)	0.0 [0.0;1.0]	0.0 ; 5.0	0.0 [0.0;1.0]	0.0 ; 5.0	0.0 [0.0;1.0]	0.0 ; 3.8
Continuous frailty	-0.0 [-0.6;0.5]	-3.5 ; 3.8	-0.1 [-0.6;0.5]	-3.4 ; 3.7	-0.0 [-0.6;0.6]	-2.7 ; 3.8
Tilburg Frailty Indicator (0-13)	1.2 [1.0;2.4]	0.0 ; 9.5	1.2 [1.0;2.6]	0.0 ; 8.3	1.2 [0.0;2.4]	0.0 ; 9.5
Multidimensional Prognostic Index (0-1)	0.1 [0.0;0.2]	0.0 ; 0.5	0.1 [0.1;0.2]	0.0 ; 0.5	0.1 [0.0;0.1]	0.0 ; 0.4
Presented values in the left columns are n (%) for seks and smoking status; mean ± standard deviation for age, BMI, and cell counts; and median [Q1;Q3] for aging clocks and frailty measures
* Smoking status was unknown for 5 Rotterdam Study participants (3 participants of the 450K-subgroup, 2 participants of the EPIC-subgroup) and for XX LLS participants of whom 4 belonged to the multi-omics subgroup
