## Supplementary material for "Evaluation of epigenetic and metabolomic biomarkers indicating biological age": eTable 2

### Sheet: Blad1
eTable 2. Associations of frailty measures with all-cause mortality per standard deviation
	ALL						450K						EPIC
	Model 1			Model 2			Model 1			Model 2			Model 1			Model 2
	n/N	Adj. HR per SD	P-value	n/N	Adj. HR per SD	P-value	n/N	Adj. HR per SD	P-value	n/N	Adj. HR per SD	P-value	n/N	Adj. HR per SD	P-value	n/N	Adj. HR per SD	P-value
FI	130/1,330	1.48 (1.20;1.81)	1.90x10-4	130/1,330	1.41 (1.15;1.73)	9.59x10-4	94/606	1.60 (1.26;2.02)	1.05x10-4	94/606	1.51 (1.19;1.92)	6.20x10-4	36/724	1.19 (0.81;1.75)	0.38	36/724	1.16 (0.79;1.70)	0.45
FP	132/1,328	1.32 (1.11;1.58)	2.05x10-3	131/1,323	1.32 (1.10;1.57)	2.15x10-3	94/604	1.39 (1.13;1.72)	2.25x10-3	94/601	1.39 (1.13;1.72)	2.00x10-3	38/724	1.20 (0.86;1.68)	0.29	37/722	1.19 (0.85;1.66)	0.31
Cont.	69/743	1.26 (0.97;1.62)	0.08	69/742	1.20 (0.93;1.56)	0.16	49/350	1.43 (1.06;1.93)	0.02	49/349	1.34 (0.97;1.83)	0.07	20/393	0.94 (0.59;1.52)	0.81	20/393	0.94 (0.58;1.51)	0.79
TFI	129/1,328	1.48 (1.20;1.82)	1.97x10-4	129/1,328	1.45 (1.18;1.78)	3.96x10-4	94/606	1.57 (1.23;1.99)	2.86x10-4	94/606	1.54 (1.20;1.96)	5.57x10-4	35/722	1.31 (0.92;1.87)	0.13	35/722	1.29 (0.91;1.83)	0.16
MPI	132/1,333	1.45 (1.19;1.77)	2.35x10-4	131/1,331	1.39 (1.13;1.70)	1.48x10-3	94/607	1.40 (1.11;1.77)	4.57x10-3	94/606	1.31 (1.04;1.66)	0.02	38/726	1.57 (1.10;2.23)	0.01	37/725	1.54 (1.07;2.21)	0.02
Model 1 is adjusted for age at visit to the research center, seks, BMI, cell count, and cohort within the Rotterdam Study. Model 2 is additionally adjusted for smoking status.
Adj. indicates adjusted; Cont., Continuous fried frialty; FI, frailty index; FP, frailty phenotype; MPI, multidimensional prognostic index; HR, hazard ratio; n, cases; N, persons at risk; TFI, Tilburg fraily indicator; and SD, standard deviation.
