## Supplementary material for "Evaluation of epigenetic and metabolomic biomarkers indicating biological age": eTable 3

### Sheet: Blad1
eTable 3 Univariable associations between standardized aging clocks and standardized frailty measures in the Rotterdam Study
	Overall Study population
	Frailty index						Frailty Phenotype						Continuous Fried Frailty						Tilburg Frailty Indicator						Multidimenstional Prognostic Index
	Model 1 n=1,341			Model 2 n=1,341			Model 1 n=1,339			Model 2 n=1,334			Model 1 n=748			Model 2 n=747			Model 1 n=1,339			Model 2 n=1,339			Model 1 n=1,344			Model 2 n=1,342
	Adjusted* Beta (CI)	P-value	Adj. R2	Adjusted* Beta (CI)	P-value	Adj. R2	Adjusted* Beta (CI)	P-value	Adj. R2	Adjusted* Beta (CI)	P-value	Adj. R2	Adjusted* Beta (CI)	P-value	Adj. R2	Adjusted* Beta (CI)	P-value	Adj. R2	Adjusted* Beta (CI)	P-value	Adj. R2	Adjusted* Beta (CI)	P-value	Adj. R2	Adjusted* Beta (CI)	P-value	Adj. R2	Adjusted* Beta (CI)	P-value	Adj. R2
DNAm Horvath	-0.02 (-0.07;0.03)	0.53	0.20	-0.01 (-0.06;0.04)	0.58	0.21	0.01 (-0.04;0.07)	0.70	0.05	0.01 (-0.05;0.06)	0.73	0.05	0.02 (-0.05;0.09)	0.62	0.10	0.02 (-0.05;0.10)	0.50	0.12	0.02 (-0.03;0.08)	0.43	0.06	0.02 (-0.03;0.08)	0.40	0.07	-0.01 (-0.06;0.04)	0.69	0.14	-0.01 (-0.06;0.04)	0.79	0.15
DNAm Hannum	0.00 (-0.05;0.06)	0.86	0.20	0.00 (-0.05;0.05)	0.94	0.21	0.01 (-0.05;0.07)	0.79	0.05	0.01 (-0.05;0.06)	0.82	0.05	0.02 (-0.05;0.10)	0.54	0.10	0.02 (-0.05;0.10)	0.59	0.12	0.02 (-0.04;0.07)	0.58	0.06	0.01 (-0.04;0.07)	0.63	0.07	0.00 (-0.05;0.06)	0.96	0.14	-0.00 (-0.06;0.05)	0.96	0.15
DNAm PhenoAge	0.06 (0.00;0.11)	0.03	0.21	0.05 (-0.00;0.10)	0.07	0.21	0.01 (-0.05;0.06)	0.86	0.05	0.00 (-0.05;0.06)	0.97	0.05	0.06 (-0.01;0.14)	0.10	0.11	0.05 (-0.02;0.13)	0.17	0.12	0.02 (-0.04;0.07)	0.53	0.06	0.01 (-0.04;0.07)	0.68	0.07	0.04 (-0.02;0.09)	0.19	0.14	0.03 (-0.03;0.08)	0.34	0.15
DNAm GrimAge	0.13 (0.07;0.18)	3.43x10-6	0.22	0.11 (0.04;0.17)	1.33x10-3	0.22	0.04 (-0.02;0.10)	0.15	0.05	0.03 (-0.04;0.10)	0.37	0.05	0.14 (0.06;0.22)	2.90x10-4	0.12	0.10 (0.00;0.19)	0.04	0.12	0.10 (0.04;0.16)	6.50x10-4	0.07	0.09 (0.02;0.16)	0.01	0.07	0.20 (0.15;0.26)	1.49x10-12	0.17	0.19 (0.12;0.26)	2.46x10-8	0.17
MetaboAge	0.08 (0.03;0.13)	3.06x10-3	0.21	0.07 (0.02;0.13)	5.69x10-3	0.22	0.02 (-0.04;0.08)	0.55	0.05	0.02 (-0.04;0.07)	0.58	0.05	0.07 (-0.00;0.15)	0.06	0.11	0.07 (-0.01;0.14)	0.09	0.12	0.03 (-0.02;0.09)	0.25	0.06	0.03 (-0.03;0.09)	0.32	0.07	0.06 (0.01;0.12)	0.02	0.14	0.06 (0.00;0.11)	0.04	0.15
MetaboHealth	0.19 (0.14;0.24)	4.26x10-13	0.23	0.18 (0.12;0.23)	1.58x10-11	0.24	0.11 (0.06;0.17)	7.33x10-5	0.06	0.11 (0.05;0.17)	1.18x10-4	0.06	0.13 (0.06;0.21)	5.82x10-4	0.12	0.11 (0.03;0.18)	6.08x10-3	0.13	0.13 (0.08;0.19)	3.18x10-6	0.08	0.12 (0.07;0.18)	1.65x10-5	0.08	0.21 (0.16;0.26)	8.72x10-15	0.18	0.19 (0.14;0.24)	1.27x10-12	0.18
	450K-subcohort
	Frailty index						Frailty Phenotype						Continuous Fried Frailty						Tilburg Frailty Indicator						Multidimenstional Prognostic Index
	Model 1 n=608			Model 2 n=608			Model 1 n=606			Model 2 n=603			Model 1 n=350			Model 2 n=349			Model 1 n=608			Model 2 n=608			Model 1 n=609			Model 2 n=608
	Adjusted* Beta (CI)	P-value	Adj. R2	Adjusted* Beta (CI)	P-value		Adjusted* Beta (CI)	P-value	Adj. R2	Adjusted* Beta (CI)	P-value	Adj. R2	Adjusted* Beta (CI)	P-value	Adj. R2	Adjusted* Beta (CI)	P-value	Adj. R2	Adjusted* Beta (CI)	P-value	Adj. R2	Adjusted* Beta (CI)	P-value	Adj. R2	Adjusted* Beta (CI)	P-value	Adj. R2	Adjusted* Beta (CI)	P-value	Adj. R2
DNAm Horvath	-0.00 (-0.08;0.07)	0.92	0.17	-0.01 (-0.08;0.07)	0.86	0.17	0.02 (-0.06;0.10)	0.69	0.06	0.01 (-0.07;0.09)	0.75	0.05	0.08 (-0.02;0.19)	0.12	0.13	0.07 (-0.03;0.18)	0.17	0.15	0.05 (-0.03;0.13)	0.19	0.11	0.05 (-0.03;0.13)	0.21	0.11	-0.01 (-0.09;0.06)	0.77	0.15	-0.02 (-0.09;0.06)	0.69	0.17
DNAm Hannum	0.04 (-0.05;0.12)	0.39	0.17	0.03 (-0.05;0.11)	0.49	0.18	-0.00 (-0.09;0.08)	0.91	0.06	-0.01 (-0.09;0.08)	0.90	0.05	0.08 (-0.03;0.19)	0.14	0.13	0.07 (-0.04;0.18)	0.24	0.14	0.08 (-0.00;0.16)	0.06	0.11	0.08 (-0.01;0.16)	0.08	0.11	0.04 (-0.04;0.13)	0.28	0.15	0.03 (-0.05;0.11)	0.42	0.17
DNAm PhenoAge	0.03 (-0.04;0.11)	0.39	0.17	0.03 (-0.05;0.11)	0.48	0.18	0.02 (-0.06;0.11)	0.56	0.06	0.02 (-0.06;0.11)	0.57	0.06	0.08 (-0.03;0.19)	0.14	0.13	0.07 (-0.04;0.18)	0.21	0.14	0.04 (-0.04;0.13)	0.29	0.11	0.04 (-0.04;0.12)	0.34	0.11	0.03 (-0.05;0.11)	0.52	0.15	0.02 (-0.06;0.09)	0.69	0.17
DNAm GrimAge	0.10 (0.01;0.18)	0.02	0.18	0.07 (-0.02;0.16)	0.14	0.18	-0.01 (-0.09;0.08)	0.90	0.06	0.00 (-0.10;0.10)	0.98	0.05	0.17 (0.05;0.28)	3.58x10-3	0.14	0.12 (-0.01;0.25)	0.06	0.15	0.10 (0.02;0.19)	0.02	0.12	0.09 (-0.00;0.19)	0.06	0.11	0.21 (0.13;0.29)	5.88x10-7	0.18	0.17 (0.08;0.27)	2.80x10-4	0.19
MetaboAge	0.09 (0.01;0.16)	0.02	0.18	0.08 (0.01;0.16)	0.03	0.18	0.01 (-0.07;0.09)	0.90	0.06	0.01 (-0.07;0.09)	0.87	0.05	0.05 (-0.06;0.16)	0.40	0.12	0.04 (-0.07;0.14)	0.52	0.14	0.05 (-0.03;0.13)	0.21	0.11	0.05 (-0.03;0.12)	0.25	0.11	0.12 (0.04;0.19)	1.79x10-3	0.16	0.11 (0.03;0.18)	4.04x10-3	0.18
MetaboHealth	0.22 (0.14;0.29)	1.84x10-8	0.21	0.21 (0.13;0.29)	8.07x10-8	0.21	0.12 (0.04;0.20)	3.32x10-3	0.07	0.13 (0.05;0.21)	1.87x10-3	0.07	0.13 (0.02;0.24)	0.02	0.13	0.10 (-0.01;0.22)	0.07	0.15	0.19 (0.11;0.27)	3.53x10-6	0.14	0.18 (0.10;0.26)	8.45x10-6	0.14	0.29 (0.22;0.37)	3.80x10-14	0.23	0.28 (0.20;0.35)	1.37x10-12	0.24
	EPIC-subcohort
	Frailty index						Frailty Phenotype						Continuous Fried Frailty						Tilburg Frailty Indicator						Multidimenstional Prognostic Index
	Model 1 n=733			Model 2 n=733			Model 1 n=733			Model 2 n=731			Model 1 n=398			Model 2 n=398			Model 1 n=731			Model 2 n=731			Model 1 n=735			Model 2 n=734
	Adjusted* Beta (CI)	P-value	Adj. R2	Adjusted* Beta (CI)	P-value		Adjusted* Beta (CI)	P-value	Adj. R2	Adjusted* Beta (CI)	P-value	Adj. R2	Adjusted* Beta (CI)	P-value	Adj. R2	Adjusted* Beta (CI)	P-value	Adj. R2	Adjusted* Beta (CI)	P-value	Adj. R2	Adjusted* Beta (CI)	P-value	Adj. R2	Adjusted* Beta (CI)	P-value	Adj. R2	Adjusted* Beta (CI)	P-value	Adj. R2
DNAm Horvath	-0.04 (-0.10;0.03)	0.29	0.18	-0.03 (-0.10;0.04)	0.40	0.19	0.01 (-0.07;0.08)	0.89	0.03	0.01 (-0.06;0.08)	0.79	0.03	-0.05 (-0.15;0.04)	0.27	0.07	-0.04 (-0.14;0.06)	0.41	0.08	0.00 (-0.08;0.07)	0.95	0.03	0.00 (-0.07;0.08)	0.95	0.03	-0.01 (-0.08;0.06)	0.85	0.08	0.00 (-0.07;0.07)	0.98	0.09
DNAm Hannum	-0.03 (-0.10;0.04)	0.39	0.18	-0.03 (-0.10;0.04)	0.40	0.19	0.02 (-0.06;0.10)	0.61	0.03	0.02 (-0.06;0.10)	0.57	0.03	-0.05 (-0.15;0.06)	0.38	0.07	-0.04 (-0.14;0.06)	0.42	0.08	-0.04 (-0.12;0.04)	0.29	0.03	-0.04 (-0.12;0.04)	0.29	0.03	-0.04 (-0.12;0.03)	0.27	0.09	-0.04 (-0.12;0.03)	0.28	0.09
DNAm PhenoAge	0.07 (0.01;0.14)	0.03	0.19	0.06 (0.00;0.13)	0.06	0.19	-0.01 (-0.09;0.06)	0.76	0.03	-0.02 (-0.09;0.06)	0.62	0.03	0.04 (-0.06;0.14)	0.44	0.07	0.03 (-0.08;0.13)	0.60	0.08	0.00 (-0.08;0.07)	0.99	0.03	-0.01 (-0.08;0.07)	0.86	0.03	0.05 (-0.02;0.12)	0.19	0.09	0.04 (-0.03;0.11)	0.29	0.09
DNAm GrimAge	0.15 (0.08;0.22)	5.48x10-5	0.20	0.14 (0.05;0.23)	2.66x10-3	0.20	0.09 (0.01;0.16)	0.04	0.03	0.07 (-0.03;0.17)	0.18	0.03	0.11 (0.01;0.21)	0.04	0.08	0.06 (-0.08;0.19)	0.39	0.08	0.10 (0.02;0.18)	0.01	0.03	0.09 (-0.01;0.20)	0.07	0.03	0.20 (0.12;0.27)	3.84x10-7	0.12	0.22 (0.12;0.32)	9.80x10-6	0.11
MetaboAge	0.07 (0.00;0.14)	0.04	0.19	0.06 (0.00;0.13)	0.06	0.19	0.03 (-0.04;0.10)	0.42	0.03	0.03 (-0.05;0.10)	0.46	0.03	0.08 (-0.02;0.18)	0.11	0.08	0.07 (-0.02;0.17)	0.13	0.09	0.02 (-0.06;0.09)	0.68	0.03	0.01 (-0.06;0.08)	0.74	0.03	0.00 (-0.07;0.07)	0.97	0.08	0.00 (-0.07;0.07)	0.92	0.09
MetaboHealth	0.16 (0.09;0.23)	4.58x10-6	0.21	0.15 (0.08;0.22)	3.34x10-5	0.21	0.11 (0.03;0.18)	5.30x10-3	0.04	0.10 (0.02;0.17)	0.01	0.04	0.13 (0.02;0.23)	0.02	0.09	0.10 (-0.00;0.21)	0.05	0.09	0.09 (0.01;0.16)	0.02	0.03	0.08 (0.00;0.16)	0.04	0.03	0.14 (0.07;0.21)	2.04x10-4	0.10	0.12 (0.05;0.20)	1.06x10-3	0.10
Presented values are the adjusted betas (95%-confidence interval). Model 1: Adjusted for age at blood sampling, sex, BMI, cell counts, batch, and cohort within the Rotterdam Study; Model 2: Model 1 + additionally adjusted for smoking status.
