## Supplementary material for "Evaluation of epigenetic and metabolomic biomarkers indicating biological age": eTable 4

### Sheet: Blad1
eTable 4. Results of multivariable regression models including DNAm GrimAge and MetaboHealth as exposures and diverse frailty measures as outcome in subcohorts
			Model 1*					Model 2*
			DNAm GrimAge		MetaboHealth			DNAm GrimAge		MetaboHealth
		n	Adjusted* Beta (CI)	P-value	Adjusted* Beta (CI)	P-value	Adjusted R2	Adjusted* Beta (CI)	P-value	Adjusted* Beta (CI)	P-value	Adjusted R2
All	FI	1341	0.08 (0.03;0.14)	6.71x10-4	0.17 (0.11;0.22)	4.02x10-10	0.24	0.06 (0.00;0.13)	0.06	0.17 (0.11;0.22)	5.04x10-10	0.24
	FP	1,339**	0.01 (-0.05;0.07)	0.69	0.11 (0.05;0.17)	2.02x10-4	0.06	0.00 (-0.07;0.08)	0.93	0.11 (0.05;0.17)	1.80x10-4	0.06
	Cont.	748**	0.11 (0.03;0.19)	5.39x10-3	0.10 (0.02;0.18)	0.01	0.13	0.07 (-0.02;0.17)	0.12	0.09 (0.02;0.17)	0.02	0.13
	TFI	1339	0.07 (0.01;0.13)	0.02	0.11 (0.06;0.17)	9.88x10-5	0.08	0.06 (-0.01;0.13)	0,1	0.11 (0.06;0.17)	1.07x10-4	0.08
	MPI	1,344**	0.15 (0.10;0.21)	1.20x10-7	0.17 (0.12;0.22)	6.67x10-10	0.19	0.15 (0.08;0.21)	1.99x10-5	0.17 (0.11;0.22)	9.28x10-10	0.19
450K-subcohort	FI	608	0.04 (-0.04;0.12)	0.31	0.21 (0.13;0.29)	1.77x10-7	0.21	0.02 (-0.07;0.11)	0.66	0.21 (0.13;0.28)	2.24x10-7	0.21
	FP	606**	-0.04 (-0.13;0.05)	0.39	0.13 (0.05;0.22)	2.27x10-3	0.07	-0.03 (-0.14;0.07)	0.51	0.14 (0.05;0.22)	1.50x10-3	0.07
	Cont.	350**	0.14 (0.03;0.26)	0.01	0.10 (-0.02;0.21)	0.10	0.15	0.10 (-0.03;0.23)	0.12	0.09 (-0.03;0.20)	0.14	0.15
	TFI	608	0.06 (-0.03;0.14)	0.18	0.17 (0.09;0.25)	2.86x10-5	0.14	0.05 (-0.05;0.15)	0.29	0.17 (0.09;0.25)	3.08x10-5	0.14
	MPI	609**	0.14 (0.06;0.22)	6.29x10-4	0.26 (0.19;0.34)	3.36x10-11	0.24	0.11 (0.02;0.20)	0.02	0.26 (0.18;0.33)	6.28x10-11	0.24
EPIC-subcohort	FI	733	0.11 (0.04;0.19)	4.09x10-3	0.13 (0.06;0.20)	3.17x10-4	0.21	0.10 (0.01;0.20)	0.03	0.13 (0.06;0.20)	4.09x10-3	0.21
	FP	733**	0.06 (-0.03;0.14)	0.18	0.09 (0.01;0.17)	0.02	0.04	0.04 (-0.06;0.15)	0.41	0.09 (0.01;0.17)	0.03	0.04
	Cont.	398	0.08 (-0.03;0.19)	0.15	0.10 (-0.01;0.21)	0.06	0.09	0.03 (-0.10;0.17)	0.64	0.10 (-0.01;0.20)	0.07	0.09
	TFI	731	0.08 (0.00;0.16)	0.06	0.07 (-0.01;0.15)	0.09	0.04	0.07 (-0.03;0.18)	0.16	0.07 (-0.01;0.15)	0.09	0.03
	MPI	735**	0.17 (0.09;0.25)	2.55x10-5	0.09 (0.02;0.17)	0.02	0.12	0.19 (0.09;0.29)	1.35x10-4	0.09 (0.02;0.17)	0.02	0.12
* Model 1: Adjusted for chronological age at blood sampling, sex, body mass index, cell counts batch, and cohort within the Rotterdam Study. Model 2: Additionally adjusted for smoking status.
**Smoking status was not available for five people who had information on the FP (three participants belonging to the 450K-subcohort), one for Cont. (a 450K-participant), and two in for MPI (one 450K-participant and one EPIC-participant). These participants were excluded from model 2.
CI indicates 95%-confidence interval; Cont., continuous frailty; FI, frailty index; FP, frailty phenotype; MPI, multidimensional prognostic index; n, number of participants for whom we have information on this frailty score; TFI, Tilburg Frailty Indicator; and SD standard deviation.
