## Supplementary material for "Evaluation of epigenetic and metabolomic biomarkers indicating biological age": eTable 5

### Sheet: Blad1
eTable 5. Univariable associations between standardized aging biomarkers and being frail
	Overall study population
	FP				TFI				MPI
	Model 1 n/N = 93/1,339		Model 2 n/N = 93/1,334		Model 1 n/N = 156/1,339		Model 2 n/N = 156/1,339		Model 1 n/N = 18/1,344		Model 2 n/N = 18/1,342
	Adjusted* OR	P-value	Adjusted* OR	P-value	Adjusted* OR	P-value	Adjusted* OR	P-value	Adjusted* OR	P-value	Adjusted* OR	P-value
DNAm Horvath	1.01 (0.81;1.25)	0.94	1.01 (0.81;1.25)	0.93	1.21 (1.01;1.44)	0.03	1.21 (1.02;1.44)	0.03	0.88 (0.52;1.42)	0.63	0.89 (0.53;1.43)	0.64
DNAm Hannum	1.00 (0.78;1.26)	0.98	0.99 (0.77;1.25)	0.94	1.17 (0.97;1.40)	0.09	1.17 (0.97;1.40)	0.10	1.06 (0.61;1.73)	0.83	1.04 (0.60;1.70)	0.89
DNAm PhenoAge	1.00 (0.80;1.25)	0.98	1.00 (0.79;1.25)	0.99	1.15 (0.96;1.37)	0.14	1.14 (0.95;1.37)	0.15	0.81 (0.47;1.34)	0.42	0.80 (0.46;1.34)	0.41
DNAm GrimAge	1.08 (0.84;1.36)	0.56	1.02 (0.75;1.37)	0.89	1.29 (1.07;1.56)	6.15x10-3	1.41 (1.12;1.76)	2.77x10-3	1.47 (0.86;2.38)	0.13	1.43 (0.74;2.57)	0.26
MetaboAge	1.05 (0.83;1.34)	0.67	1.05 (0.82;1.33)	0.72	1.12 (0.93;1.35)	0.22	1.12 (0.93;1.35)	0.24	1.22 (0.71;2.06)	0.46	1.18 (0.69;1.99)	0.54
MetaboHealth	1.29 (1.03;1.60)	0.02	1.29 (1.02;1.60)	0.03	1.39 (1.16;1.65)	2.79x10-4	1.39 (1.16;1.66)	3.11x10-4	2.09 (1.30;3.27)	1.58x10-3	2.08 (1.29;3.28)	1.95x10-3
	450K-subcohort
	FP				TFI				MPI
	Model 1 n/N = 44/606		Model 2 n/N = 44/603		Model 1 n/N = 82/608		Model 2 n/N = 82/526		Model 1 n/N = 12/609		Model 2 n/N = 12/608
	Adjusted* OR	P-value	Adjusted* OR	P-value	Adjusted* OR	P-value	Adjusted* OR	P-value	Adjusted* OR	P-value	Adjusted* OR	P-value
DNAm Horvath	1.08 (0.78;1.48)	0.63	1.08 (0.78;1.48)	0.63	1.24 (0.96;1.59)	0.09	1.24 (0.96;1.59)	0.09	1.01 (0.53;1.75)	0.97	1.01 (0.54;1.75)	0.96
DNAm Hannum	1.10 (0.76;1.53)	0.59	1.07 (0.75;1.49)	0.69	1.51 (1.17;1.95)	1.44x10-3	1.52 (1.17;1.97)	1.40x10-3	1.20 (0.62;2.05)	0.55	1.16 (0.60;1.97)	0.62
DNAm PhenoAge	1.08 (0.76;1.50)	0.66	1.06 (0.74;1.48)	0.75	1.30 (1.00;1.69)	0.05	1.30 (1.00;1.69)	0.05	0.67 (0.32;1.30)	0.26	0.62 (0.29;1.24)	0.21
DNAm GrimAge	1.14 (0.79;1.61)	0.46	0.97 (0.62;1.47)	0.89	1.32 (1.01;1.71)	0.04	1.45 (1.06;1.98)	0.02	1.80 (1.00;3.07)	0.04	1.54 (0.76;2.89)	0.20
MetaboAge	1.19 (0.86;1.63)	0.28	1.17 (0.84;1.60)	0.34	1.05 (0.81;1.35)	0.70	1.05 (0.81;1.35)	0.70	1.09 (0.58;1.98)	0.78	1.04 (0.57;1.88)	0.89
MetaboHealth	1.53 (1.12;2.07)	5.94x10-3	1.49 (1.08;2.02)	0.01	1.36 (1.06;1.75)	0.01	1.37 (1.06;1.76)	0.01	1.91 (1.10;3.21)	0.02	1.79 (1.02;3.06)	0.04
	EPIC-subcohort
	FP				TFI				MPI
	Model 1 n/N = 49/733		Model 2 n/N = 49/731		Model 1 n/N = 74/731		Model 2 n/N = 74/731		Model 1 n/N = 6/735		Model 2 n/N = 6/734
	Adjusted* OR	P-value	Adjusted* OR	P-value	Adjusted* OR	P-value	Adjusted* OR	P-value	Adjusted* OR	P-value	Adjusted* OR	P-value
DNAm Horvath	0.93 (0.70;1.24)	0.63	0.93 (0.69;1.23)	0.60	1.21 (0.95;1.53)	0.13	1.22 (0.95;1.55)	0.12	0.51 (0.18;1.27)	0.17	0.46 (0.17;1.18)	0.12
DNAm Hannum	0.87 (0.63;1.18)	0.41	0.87 (0.63;1.18)	0.40	0.84 (0.63;1.11)	0.23	0.84 (0.63;1.11)	0.23	0.61 (0.19;1.75)	0.38	0.62 (0.20;1.73)	0.39
DNAm PhenoAge	0.93 (0.69;1.24)	0.61	0.93 (0.69;1.25)	0.63	1.03 (0.80;1.32)	0.82	1.03 (0.80;1.32)	0.84	1.12 (0.43;2.82)	0.82	1.15 (0.45;2.91)	0.76
DNAm GrimAge	1.01 (0.71;1.41)	0.96	1.06 (0.69;1.61)	0.77	1.28 (0.98;1.65)	0.06	1.41 (1.01;1.96)	0.04	0.71 (0.19;2.06)	0.57	0.98 (0.22;3.38)	0.97
MetaboAge	0.91 (0.67;1.22)	0.51	0.91 (0.67;1.22)	0.52	1.20 (0.93;1.54)	0.16	1.19 (0.93;1.54)	0.17	1.57 (0.61;3.96)	0.34	1.74 (0.65;4.66)	0.27
MetaboHealth	1.07 (0.78;1.46)	0.67	1.09 (0.78;1.48)	0.61	1.41 (1.09;1.80)	7.34x10-3	1.41 (1.09;1.82)	7.91x10-3	2.87 (1.08;7.76)	0.03	3.30 (1.25;9.29)	0.01
*Model 1: Adjusted for age at blood sampling, sex, BMI, cell counts, batch, and cohort within the Rotterdam Study; Model 2: Model 1 + additionally adjusted for smoking status. CI indicates 95%-confidence interval; FP, frailty phenotype, MPI, multidimensional prognostic index; n = case, N = control, SD, standard deviation; and TFI, Tilburg Frailty Indicator.
CI indicates 95%-confidence interval; FP, frailty phenotype, MPI, multidimensional prognostic index; n = case; N = control; OR, odds ratio; SD, standard deviation; and TFI, Tilburg Frailty Indicator.
