## Supplementary material for "Evaluation of epigenetic and metabolomic biomarkers indicating biological age": eTable 6

### Sheet: Blad1
eTable 6. Aging biomarkers and their univariable risk of overall mortality in both the Rotterdam Study and Leiden Longevity Study
	HR per SD (CI)
	Rotterdam Study																																				Leiden Longevity Study
	Complete study population												450K-subcohort												EPIC-subcohort												Entire population						Multi omics-subcohort
	Model 1 n/N = 132/1,336			Model 2 n/N = 131/1,331			Model 3 n/N = 132/1,333			Model 4 n/N = 131/1,331			Model 1 n/N = 94/609			Model 2 n/N = 94/606			Model 3 n/N = 94/607			Model 4 n/N = 94/606			Model 1 n/N = 38/727			Model 2 n/N = 37/725			Model 3 n/N = 38/726			Model 4 n/N = 37/725			Model 1 n/N=147/1,849			Model 2 n/N=147/1,849			Model 1 n/N = 43/584			Model 2 n/N = 43/580
	Adjusted* HR	P-value	C	Adjusted* HR	P-value	C	Adjusted* HR	P-value	C	Adjusted* HR	P-value	C	Adjusted* HR	P-value	C	Adjusted* HR	P-value	C	Adjusted* HR	P-value	C	Adjusted* HR	P-value	C	Adjusted* HR	P-value	C	Adjusted* HR	P-value	C	Adjusted* HR	P-value	C	Adjusted* HR	P-value	C	Adjusted* HR	P-value	C	Adjusted* HR	P-value	C	Adjusted* HR	P-value	C	Adjusted* HR	P-value	C
DNAm Horvath	1.18 (1.01;1.38)	0.04	0.61	1.19 (1.01;1.39)	0.04	0.66	1.18 (1.01;1.38)	0.04	0.61	1.18 (1.01;1.39)	0.04	0.65	1.30 (1.07;1.58)	7.45x10-3	0.64	1.29 (1.07;1.57)	9.45x10-3	0.67	1.31 (1.08;1.60)	6.01x10-3	0.65	1.30 (1.07;1.58)	9.03x10-3	0.67	0.93 (0.66;1.32)	0.70	0.63	0.96 (0.67;1.37)	0.82	0.66	0.92 (0.65;1.31)	0.65	0.63	0.95 (0.66;1.35)	0.76	0.65							1.05 (0.78;1.43)	0.73	0.65	1.03 (0.76;1.40)	0.85	0.67
DNAm Hannum	1.36 (1.18;1.56)	1.78x10-5	0.65	1.33 (1.16;1.53)	6.91x10-5	0.67	1.36 (1.18;1.56)	1.87x10-5	0.65	1.33 (1.15;1.53)	7.50x10-5	0.67	1.43 (1.19;1.72)	1.12x10-4	0.66	1.40 (1.16;1.68)	3.27x10-4	0.68	1.42 (1.18;1.70)	1.90x10-4	0.66	1.39 (1.15;1.67)	4.77x10-4	0.68	1.26 (0.88;1.81)	0.20	0.66	1.24 (0.85;1.81)	0.26	0.69	1.31 (0.91;1.88)	0.15	0.66	1.29 (0.88;1.88)	0.19	0.69							0.94 (0.68;1.28)	0.68	0.65	0.96 (0.70;1.30)	0.78	0.67
DNAm PhenoAge	1.40 (1.19;1.64)	3.66x10-5	0.65	1.39 (1.18;1.63)	5.76x10-5	0.68	1.41 (1.20;1.65)	2.47x10-5	0.64	1.40 (1.19;1.64)	4.17x10-5	0.68	1.40 (1.15;1.71)	8.70x10-4	0.65	1.37 (1.12;1.68)	1.93x10-3	0.68	1.41 (1.16;1.73)	7.29x10-4	0.65	1.38 (1.13;1.69)	1.61x10-3	0.68	1.41 (1.01;1.97)	0.04	0.67	1.44 (1.03;2.03)	0.03	0.69	1.42 (1.02;1.98)	0.04	0.66	1.45 (1.03;2.03)	0.03	0.69							1.46 (1.10;1.92)	7.93x10-3	0.68	1.36 (1.03;1.80)	0.03	0.68
DNAm GrimAge	1.79 (1.52;2.12)	6.15x10-12	0.69	1.75 (1.43;2.15)	7.50x10-8	0.69	1.76 (1.48;2.08)	9.41x10-11	0.69	1.72 (1.40;2.12)	2.53x10-7	0.69	1.84 (1.52;2.22)	2.72x10-10	0.71	1.84 (1.45;2.32)	3.48x10-7	0.71	1.79 (1.47;2.17)	6.78x10-9	0.71	1.80 (1.42;2.28)	1.35x10-6	0.71	1.72 (1.24;2.38)	1.18x10-3	0.71	1.72 (1.15;2.57)	7.86x10-3	0.71	1.68 (1.21;2.33)	1.88x10-3	0.71	1.69 (1.13;2.54)	0.01	0.71							1.75 (1.28;2.40)	4.34x10-4	0.68	1.59 (1.11;2.29)	0.01	0.69
MetaboAge	1.30 (1.08;1.55)	4.90x10-3	0.60	1.24 (1.03;1.48)	0.02	0.64	1.26 (1.05;1.51)	0.01	0.60	1.22 (1.02;1.45)	0.03	0.64	1.47 (1.20;1.79)	1.83x10-4	0.62	1.37 (1.12;1.68)	2.18x10-3	0.66	1.42 (1.16;1.74)	6.22x10-4	0.62	1.35 (1.10;1.65)	3.61x10-3	0.65	1.09 (0.77;1.54)	0.63	0.63	1.08 (0.76;1.53)	0.66	0.67	1.08 (0.77;1.53)	0.65	0.63	1.08 (0.76;1.52)	0.68	0.66	1.09 (0.92;1.28)	0.32	0.62	1.09 (0.93;1.29)	0.29	0.64	1.25 (0.95;1.64)	0.12	0.67	1.29 (0.97;1.72)	0.08	0.68
MetaboHealth	1.79 (1.52;2.09)	6.53x10-13	0.67	1.75 (1.48;2.05)	1.92x10-11	0.69	1.76 (1.50;2.07)	6.62x10-12	0.67	1.73 (1.47;2.04)	7.90x10-11	0.69	1.89 (1.57;2.28)	1.72x10-11	0.70	1.81 (1.49;2.19)	1.34x10-9	0.71	1.85 (1.53;2.24)	2.73x10-10	0.69	1.79 (1.47;2.18)	5.70x10-9	0.71	1.62 (1.19;2.20)	1.94x10-3	0.71	1.64 (1.20;2.25)	1.95x10-3	0.71	1.60 (1.17;2.18)	2.91x10-3	0.72	1.62 (1.17;2.22)	3.17x10-3	0.72	1.30 (1.14;1.48)	8.99x10-5	0.65	1.27 (1.12;1.46)	3.59x10-4	0.66	1.12 (0.83;1.52)	0.46	0.66	1.03 (0.76;1.41)	0.84	0.67
Model 1: Adjusted for age at blood sampling, sex, BMI, cell counts and study-specific covariates; Model 2: Model 1 + additionaly adjusted for smoking status; Model 3: Model 1 + additionally adjusted for the MPI-score; Model 4: M3 + additionally adjusted for smoking status.
CI indicates 95%-confidence interval; HR, hazard ratio; MPI, multidimensional prognostic index; n, cases; N, persons at risk; and SD, standard deviation.
