## Supplementary material for "Evaluation of epigenetic and metabolomic biomarkers indicating biological age": eTable 7

### Sheet: Blad1
eTable 7. Multivariable risk of aging biomarkers in subcohorts
		Model 1		Model 2		Model 3		Model 4
450K-subcohort		n/N = 94/609		n/N = 94/606		n/N = 94/607		n/N = 94/606
		Concordance = 0.73		Concordance = 0.73		Concordance = 0.73		Concordance = 0.73
		HR (CI)	P	HR (CI)	P	HR (CI)	P	HR (CI)	P
	DNAm GrimAge	1.59 (1.31;1.94)	3.98x10^-06	1.64 (1.29;2.08)	5.07x10^-05	1.59 (1.30;1.94)	7.26x10^-06	1.63 (1.28;2.08)	6.35x10^-05
	MetaboHealth	1.69 (1.39;2.06)	1.47x10^-07	1.69 (1.39;2.05)	1.80x10^-07	1.69 (1.38;2.06)	2.67x10^-07	1.68 (1.38;2.05)	2.89x10^-07
EPIC-subcohort		n/N = 38/727		n/N = 37/725		n/N = 38/726		n/N = 37/725
		Concordance = 0.73		Concordance = 0.73		Concordance = 0.73		Concordance = 0.73
		HR (CI)	P	HR (CI)	P	HR (CI)	P	HR (CI)	P
	DNAm GrimAge	1.53 (1.09;2.14)	0.01	1.49 (0.99;2.24)	0.05	1.50 (1.07;2.11)	0.02	1.47 (0.98;2.22)	0.07
	MetaboHealth	1.47 (1.06;2.03)	0.02	1.53 (1.10;2.12)	0.01	1.45 (1.04;2.00)	0.03	1.50 (1.08;2.10)	0.02
Muti-omics LLS		n/N = 43/584		n/N = 43/580
		Concordance = 0.66		Concordance = 0.68
		HR (CI)	P	HR (CI)	P
	DNAm GrimAge	1.84 (1.33;2.54)	2.22x10-4	1.78 (1.27;2.49)	7.24x10-4
	MetaboHealth	0.98 (0.70;1.38)	0.93	0.96 (0.69;1.34)	0.81
Model 1: Adjusted for sex, BMI, cell count and study-specific covariates;
Model 2: Model 1 + additionally adjusted for smoking status;
Model 3: Model 1 + additionally adjusted for the MPI
Model 4: Model 3 + additionally adjusted for smoking status
CI indicates 95%-confidence interval; HR, hazard ratio; MPI, multidimensional prognostic index; n, cases; N, persons at risk; P, p-vaule; and SD, standard deviation.
